# Intensity of sample processing methods impacts wastewater SARS-CoV-2 whole genome amplicon sequencing outcomes

**DOI:** 10.1101/2022.09.22.22280217

**Authors:** Shuchen Feng, Sarah M. Owens, Abhilasha Shrestha, Rachel Poretsky, Erica M. Hartmann, George Wells

## Abstract

Wastewater SARS-CoV-2 surveillance has been deployed since the beginning of the COVID-19 pandemic to monitor dynamics in virus burden in local communities. Genomic surveillance of SARS-CoV-2 in wastewater, particularly the efforts for whole genome sequencing for variant tracking or identification, are comparatively challenging due to low target concentration, complex microbial and chemical background, and lack of robust nucleic acid recovery experimental procedures. The intrinsic sample limitations are inherent to wastewater. In this study, we evaluated impacts from sample types, certain sample intrinsic features, and processing and sequencing methods on sequencing outcomes with a specific focus on the breadth of genome coverage. We collected 184 composite and grab wastewater samples from the Chicago area between March to October 2021 for SARS-CoV-2 quantification and genomic surveillance. Samples were processed using a mixture of processing methods reflecting different homogenization intensities (HA+Zymo beads, HA+glass beads, and Nanotrap), and were sequenced using two sequencing library preparation kits (the Illumina COVIDseq kit and the QIAseq DIRECT kit). A synthetic SARS-CoV-2 RNA experiment was performed to validate the potential impacts of processing methods on sequencing outcomes. Our findings suggested that 1) wastewater SARS-CoV-2 whole genome sequencing outcomes were associated with sample types and processing methods 2) in less intensive method processed samples (HA+glass beads), higher genome breadth of coverage in sequencing (over 80%) was associated with N1 concentration > 10^5^ cp/L, while in intensive method (HA+Zymo beads), qPCR results were inconsistent with sequencing outcomes, and 3) sample processing methods and sequencing kits, rather than the extraction methods or intrinsic features of wastewater samples, played important roles in wastewater SARS-CoV-2 amplicon sequencing. Overall, extra attention should be paid to wastewater sample processing (e.g., concentration and homogenization) for sufficient, good quality RNA yield for downstream sequencing.
