## Supplemental dataset 1 for "Intensity of sample processing methods impacts wastewater SARS-CoV-2 whole genome amplicon sequencing outcomes"

### Sheet: Sheet1
Supplemental Dataset 1. Detailed information of samples used in this study.
Sample IDs	Detailed sample labels	Sampling Date	Sampling site	Concentration method	Extraction Kit	Ct Value	CP/L Raw Sample	Library Prep Kit	Total Reads	Breadth of coverage after primer trimming and deduplication	final reads no. after trim and deduplication	depth after trim and deduplication (x)	Collection	Flow MGD	Suspended solids (mg/L)	Temperature (°F)	BOD (mg/L)	Ammonia nitrogen (mg/L)
WW1	Sample_50_Stickney_WSRAW_S14	2020-11-24	Stickney WSRAW	HA+Zymo	silica-column	30.3	2.37058e+06	DIRECT	1071144	0.1938	829	2.68	Composite	368	257	63	201	16.05
WW2	Sample_51_OBrien_RAW_S7	2020-11-24	O'Brien RAW	HA+Zymo	silica-column	30.7	1.78268e+06	DIRECT	1026539	0.5769	277	10.8	Composite	268.12	148	40	107
WW3	Sample_52_Calumet_Raw_S15	2021-01-10	Calumet Raw	HA+Zymo	silica-column	31.5	973311	DIRECT	2183763	0.5161	2342	9.18	Composite	205	87	28	87
WW4	Sample_36_Hanover_Park_RAW_S5	2021-03-14	Hanover Park RAW	HA+Zymo	silica-column	31.7	889581	DIRECT	759121	0.281	2199	3.74	Composite	235	160	44	135	11.9
WW5	Sample_46_Stickney_WSRAW_S13	2021-03-28	Stickney WSRAW	HA+Zymo	silica-column	32.3	703363	DIRECT	1365034	0.392	341	5.39	Composite	390	45	53.3	112	23.68
WW6	Sample_47_Stickney_STRAW_N_S_S1	2021-03-28	Stickney STRAW NS	HA+Zymo	silica-column	32.5	483203	DIRECT	112157	0.0139	62	0.0544	Composite	203	380	53.3	335	14.21
WW7	Sample_48_Stickney_WSRAW_S6	2021-03-28	Stickney WSRAW	HA+Zymo	silica-column	32.4	501047	DIRECT	834725	0.3026	60	4.63	Composite	390	45	53.3	112	23.68
WW8	Sample_49_Stickney_STRAW_N_S_S2	2021-03-28	Stickney STRAW NS	HA+Zymo	silica-column	32.1	646444	DIRECT	76848	0.0441	164	0.306	Composite	203	380	53.3	335	14.21
WW9	Sample_53_OBrien_RAW_S8	2021-03-28	O'Brien RAW	HA+Zymo	silica-column	32.7	406137	DIRECT	1094567	0.336	1550	5.58	Composite	184.72	72	49	88
WW10	Sample_54_Eagan_RAW_S9	2021-03-28	Eagan RAW	HA+Zymo	silica-column	32.5	458518	DIRECT	494487	0.0653	68	0.53	Composite	235	160	44	135	11.9
WW11	Sample_55_Kirie_RAW_S3	2021-03-28	Kirie RAW	HA+Zymo	silica-column	33.6	216224	DIRECT	331000	0.1204	28	1.15	Composite	235	160	44	135	11.9
WW12	Sample_57_Calumet_Raw_S16	2021-03-28	Calumet Raw	HA+Zymo	silica-column	32.9	341268	DIRECT	1252755	0.0936	83	1.07	Composite	235	160	44	135	11.9
WW13	Sample_77_Stickney_STRAW_N_S_S4	2021-04-20	Stickney STRAW NS	Nanotrap	silica-column	31.747	427809	DIRECT	333238	0.1141	375	1.65	Composite	269	387	56.6	379	13.79
WW14	Sample_78_Stickney_STRAW_N_S_S10	2021-04-20	Stickney STRAW NS	Nanotrap	silica-column	32.622	227450	DIRECT	580438	0.1962	718	3.02	Composite	269	387	56.6	379	13.79
WW15	Sample-88-Stickney-STRAW-N-S_S1	2021-04-27	Stickney STRAW NS	Nanotrap	silica-column	32.5	244689	DIRECT	595343	0.2251	695	0.788	Composite	210	490	59.2	367	22.81
WW16	Sample-90-Stickney-STRAW-N-S_S2	2021-04-27	Stickney STRAW NS	Nanotrap	silica-column	32.5	249482	DIRECT	583138	0.0608	1073	0.142	Composite	210	490	59.2	367	22.81
WW17	Sample-91-OBrien-RAW_S3	2021-04-27	O'Brien RAW	Nanotrap	silica-column	32.7	212454	DIRECT	295445	0.0258	1337	0.23	Composite	176	129	68	108
WW18	Sample-92-Calumet-Raw_S4	2021-04-27	Calumet Raw	Nanotrap	silica-column	32	367796	DIRECT	405260	0.069	56	0.186	Composite	235	160	44	135	11.9
WW19	Sample-102-Calumet-Raw_S6	2021-05-04	Calumet Raw	Nanotrap	silica-column	33.6	112693	DIRECT	481948	0.0551	52	0.137	Composite	223	162	53	152	15.35
WW20	Sample-97-Stickney-WSRAW_S5	2021-05-04	Stickney WSRAW	Nanotrap	silica-column	32.6	226509	DIRECT	376392	0.0427	300	0.125	Composite	214	340	61	221	15.02
WW21	Sample-103-Stickney-WSRAW_S7	2021-05-09	Stickney WSRAW	HA+Zymo	silica-column	31.1	1.12487e+06	DIRECT	709707	0.3377	206	1.22	Composite	516	285	59.2	147	11.14
WW22	Sample 208	2021-07-06	Stickney WSRAW	HA+Zymo	silica-column	33.6435	87004.8	illumina Covidseq	414925	0.1662	74	0.323	Composite	515	92	67.8		11.44
WW23	Sample 209	2021-07-06	Stickney STRAW NS	HA+Zymo	silica-column	34.253	56025.8	illumina Covidseq	1204361	0.1737	100	0.332	Composite	470	158	67.8		8.49
WW24	Sample 210	2021-07-06	O'Brien RAW	HA+Zymo	silica-column	33.2176	118331	illumina Covidseq	1182702	0.106	5027	21.2	Composite	208.04	98	85	72	13.1591
WW25	Sample 211	2021-07-06	Calumet Raw	HA+Zymo	silica-column	34.4409	48917.1	illumina Covidseq	713092	0.0704	36	0.133	Composite	235	356	84	157	7.95
WW26	Sample 216	2021-07-13	Stickney WSRAW	HA+Zymo	silica-column	31.5273	401018	illumina Covidseq	1870721	0.1222	3842	16	Composite	344	157	70.5	128	14.25
WW27	Sample 217	2021-07-13	Stickney STRAW NS	HA+Zymo	silica-column	33.8618	74315	illumina Covidseq	1528392	0.1239	82	0.26	Composite	293	460	70.5	240	15.36
WW28	Sample 227	2021-07-20	O'Brien RAW	HA+Zymo	silica-column	32.463	204079	illumina Covidseq	2069081	0.1403	3336	14	Composite	176	129	76	97	13.6526
WW29	Sample 228	2021-07-20	Calumet Raw	HA+Zymo	silica-column	32.6	184835	illumina Covidseq	2727335	0.0557	4006	16.3	Composite	235	73	77	89	11.85
WW30	Sample 230	2021-07-20	Stickney WSRAW	Nanotrap	magnetic-beads	37.8403	4376.86	illumina Covidseq	1325055	0.2162	3389	13.6	Composite	300	340	70.9	265	23.42
WW31	Sample 231	2021-07-20	Stickney WSRAW	Nanotrap	magnetic-beads	35.8384	18576.1	illumina Covidseq	3853578	0.1236	488	0.695	Composite	300	340	70.9	265	23.42
WW32	241_S17	2021-07-27	Stickney WSRAW	Nanotrap	magnetic-beads	33.759	333500	DIRECT	22553931	0.4908	5291	25.2	Composite	344	304	74.2	240	22.05
WW33	Sample 235	2021-07-27	Stickney WSRAW	HA+Zymo	silica-column	30.347	940364	illumina Covidseq	1300856	0.133	69	0.264	Composite	344	304	74.2	240	22.05
WW34	Sample 236	2021-07-27	Stickney STRAW NS	HA+Zymo	silica-column	30.877	641343	illumina Covidseq	1510304	0.1815	100	0.337	Composite	273	413	74.2	277	14.12
WW35	Sample 242	2021-07-27	Stickney STRAW NS	Nanotrap	magnetic-beads	37.639	5061.57	illumina Covidseq	3525248	0.2065	12447	51.5	Composite	273	413	74.2	277	14.12
WW36	258_S19	2021-08-03	Stickney STRAW NS	Nanotrap	magnetic-beads	33.299	464890	DIRECT	3091812	0.4284	1513	7.27	Composite	202	336	72.2	278	17.24
WW37	265_S20	2021-08-10	Stickney WSRAW	Nanotrap	magnetic-beads	33.9	301217	DIRECT	312601	0.1719	384	1.86	Composite	351	408	74.7		17.35
WW38	266_S21	2021-08-10	Stickney STRAW NS	Nanotrap	magnetic-beads	33.8	333260	DIRECT	776740	0.09002	312	1.44	Composite	423	890	74.7		17.09
WW39	275_S22	2021-08-17	Stickney WSRAW	Nanotrap	magnetic-beads	35.05	131294	DIRECT	641686	0.269	760	3.69	Composite	213	570	73.8		37.75
WW40	276_S23	2021-08-17	Stickney STRAW NS	Nanotrap	magnetic-beads	35.04	132245	DIRECT	460946	0.1277	442	2.14	Composite	203	275	73.8		18.98
WW41	Sample 275	2021-08-17	Stickney WSRAW	Nanotrap	magnetic-beads	35.05	131294	illumina Covidseq	3613136	0.6358	178242	736	Composite	213	570	73.8		37.75
WW42	Sample 276	2021-08-17	Stickney STRAW NS	Nanotrap	magnetic-beads	35.04	132245	illumina Covidseq	3096445	0.2621	70665	287	Composite	203	275	73.8		18.98
WW43	Sample580	2021-08-29	Stickney STRAW NS	HA+glass	silica-column	33.8305	212831	illumina Covidseq	2951190	0.8405	178982	750	Composite	530	355	73.5		8.3
WW44	Sample581	2021-08-29	Stickney WSRAW	HA+glass	silica-column	33.4785	274437	illumina Covidseq	3211204	0.8776	152032	643	Composite	472	245	73.5		14.22
WW45	Sample582	2021-08-29	O'Brien RAW	HA+glass	silica-column	34.5678	124976	illumina Covidseq	2983906	0.8095	33853	144	Composite	232.53	140	83	99	11.2675
WW46	Sample583	2021-08-29	Calumet Raw	HA+glass	silica-column	34.8284	103540	illumina Covidseq	2517065	0.7949	97698	413	Composite	315	76	82	96	10.38
WW47	CCJ_315	2021-08-30	CCJ- Division 3	HA+glass	silica-column	31.8452	892507	illumina Covidseq	2400686	0.9131	402149	1690	Grab
WW48	CCJ_316	2021-08-30	CCJ- Division 8 RTU	HA+glass	silica-column	30.5149	2.33244e+06	illumina Covidseq	1791482	0.9166	319947	1340	Grab
WW49	CS_70	2021-08-30	CS-MA	HA+glass	silica-column	34.0419	182706	illumina Covidseq	3180879	0.871	131740	556	Grab
WW50	CS_71	2021-08-30	CS-BC	HA+glass	silica-column	32.0904	747709	illumina Covidseq	3267854	0.8356	244312	1030	Grab
WW51	CS_72	2021-08-30	CS-HC	HA+glass	silica-column	34.3635	144847	illumina Covidseq	2269385	0.7655	60845	258	Grab
WW52	OH_58	2021-08-30	O'Hare H&R	HA+glass	silica-column	36.5225	30468.9	illumina Covidseq	2831400	0.3518	5839	24.6	Grab
WW53	Sample584	2021-08-31	Stickney STRAW NS	HA+glass	silica-column	35.048	88356.7	illumina Covidseq	1227559	0.5662	1328	5.65	Composite	420	345	63.7		11.77
WW54	Sample586	2021-08-31	O'Brien RAW	HA+glass	silica-column	34.7805	107184	illumina Covidseq	2246069	0.8651	46889	198	Composite	201.01	128	73	106	16.7778
WW55	Sample587	2021-08-31	Calumet Raw	HA+glass	silica-column	35.0049	91149.9	illumina Covidseq	2081986	0.2297	40773	171	Composite	187	176	76	217	15.49
WW56	CS_73	2021-09-01	CS-CP	HA+glass	silica-column	36.7173	26469.6	illumina Covidseq	2090903	0.6617	2048	8.48	Grab
WW57	CS_74	2021-09-01	CS-KO	HA+glass	silica-column	34.182	165122	illumina Covidseq	2307904	0.4451	111871	471	Grab
WW58	CS_75	2021-09-01	CS-WE	HA+glass	silica-column	35.8386	49922.6	illumina Covidseq	2256829	0.7047	14233	60.2	Grab
WW59	CS_76	2021-09-01	CS-TP	HA+glass	silica-column	36.3941	33428.5	illumina Covidseq	1529461	0.4777	391	1.43	Grab
WW60	588-1	2021-09-06	Stickney STRAW NS	HA+glass	silica-column	34.827	103658	illumina Covidseq	2303833	0.2386	21407	89.9	Composite	330	376	66.2		21.21
WW61	589-1	2021-09-06	Stickney WSRAW	HA+glass	silica-column	32.976	394344	illumina Covidseq	2074391	0.1982	20475	85.9	Composite	173	472	66.2		33.21
WW62	590-1	2021-09-06	O'Brien RAW	HA+glass	silica-column	35.871	48757.7	illumina Covidseq	1394882	0.1606	2720	11.1	Composite	173.52	140	70	101	17.1068
WW63	591-1	2021-09-06	Calumet Raw	HA+glass	silica-column	35.354	70850.3	illumina Covidseq	2616264	0.1356	5403	22.6	Composite	136	94	72	117	16.89
WW64	CCJ_331-1	2021-09-07	CCJ- Division 6	HA+glass	silica-column	45	0.1	illumina Covidseq	2741034	0.131	12413	50.5	Grab
WW65	OH_61-1	2021-09-07	O'Hare AMC	HA+glass	silica-column	36.438	32386.9	illumina Covidseq	3353858	0.1248	132	0.299	Grab
WW66	CCJ_333-1	2021-09-08	CCJ- Division 3	HA+glass	silica-column	45	0.1	illumina Covidseq	1180399	0.1493	7432	30.3	Grab
WW67	CCJ_334-1	2021-09-08	CCJ- Division 8 RTU	HA+glass	silica-column	35.753	53114.8	illumina Covidseq	397030	0.2167	30472	125	Grab
WW68	CCJ_335-1	2021-09-08	CCJ- Division 5	HA+glass	silica-column	45	0.1	illumina Covidseq	662411	0.1199	3073	12.3	Grab
WW69	CCJ_336-1	2021-09-08	CCJ- Division 2 (Dorm 2)	HA+glass	silica-column	45	0.1	illumina Covidseq	653105	0.1147	230	0.389	Grab
WW70	CCJ_337-1	2021-09-08	CCJ- Division 6	HA+glass	silica-column	45	0.1	illumina Covidseq	1968119	0.1433	134	0.313	Grab
WW71	CCJ_338-1	2021-09-08	CCJ- Division 10	HA+glass	silica-column	45	0.1	illumina Covidseq	1087905	0.1924	678	2.3	Grab
WW72	CS_77-1	2021-09-08	CS-CP	HA+glass	silica-column	36.724	26345.2	illumina Covidseq	1442549	0.1242	8970	34.7	Grab
WW73	CS_78-1	2021-09-08	CS-KO	HA+glass	silica-column	33.944	196091	illumina Covidseq	2604769	0.2463	95430	390	Grab
WW74	CS_79-1	2021-09-08	CS-WE	HA+glass	silica-column	33.948	195576	illumina Covidseq	2813041	0.2929	102081	414	Grab
WW75	CS_80-1	2021-09-08	CS-TP	HA+glass	silica-column	36.95	22375.7	illumina Covidseq	1484664	0.222	2080	8.11	Grab
WW76	OH_63-1	2021-09-08	O'Hare AMC	HA+glass	silica-column	37.289	17517.1	illumina Covidseq	1877422	0.1835	5031	20.6	Grab
WW77	OH_64-1	2021-09-08	O'Hare H&R	HA+glass	silica-column	37.289	17517.1	illumina Covidseq	1465491	0.2944	89251	363	Grab
WW78	596-1	2021-09-12	Stickney STRAW NS	HA+glass	silica-column	33.361	298661	illumina Covidseq	2618390	0.4365	129770	541	Composite	201	68	70		23.39
WW79	597-1	2021-09-12	Stickney WSRAW	HA+glass	silica-column	34.097	175534	illumina Covidseq	3533755	0.3815	83936	342	Composite	214	275	70		28.5
WW80	598-1	2021-09-12	Calumet Raw	HA+glass	silica-column	34.686	114781	illumina Covidseq	3145578	0.307	136050	556	Composite	113	148	78	114	19.45
WW81	599-1	2021-09-12	O'Brien RAW	HA+glass	silica-column	35.649	57229	illumina Covidseq	3679833	0.3385	22016	91.7	Composite	170.92	85	80	87	13.1591
WW82	CCJ_339-1	2021-09-13	CCJ- Division 3	HA+glass	silica-column	33.131	352663	illumina Covidseq	1742623	0.6736	148186	605	Grab
WW83	CCJ_340-1	2021-09-13	CCJ- Division 8 RTU	HA+glass	silica-column	45	0.1	illumina Covidseq	2054605	0.091	240	0.363	Grab
WW84	CCJ_341-1	2021-09-13	CCJ- Division 5	HA+glass	silica-column	45	0.1	illumina Covidseq	2240527	0.1973	25009	102	Grab
WW85	CCJ_342-1	2021-09-13	CCJ- Division 2 (Dorm 2)	HA+glass	silica-column	45	0.1	illumina Covidseq	1406222	0.1742	207	0.44	Grab
WW86	CCJ_343-1	2021-09-13	CCJ- Division 6	HA+glass	silica-column	45	0.1	illumina Covidseq	2071539	0.1335	23191	94.1	Grab
WW87	CCJ_344-1	2021-09-13	CCJ- Division 10	HA+glass	silica-column	45	0.1	illumina Covidseq	1634034	0.1262	164	0.327	Grab
WW88	CS_81-1	2021-09-13	CS-MA	HA+glass	silica-column	34.659	117053	illumina Covidseq	2596582	0.4515	125250	517	Grab
WW89	CS_82-1	2021-09-13	CS-BC	HA+glass	silica-column	33.52	266231	illumina Covidseq	2406453	0.6114	209881	874	Grab
WW90	CS_83-1	2021-09-13	CS-HC	HA+glass	silica-column	33.325	306635	illumina Covidseq	2315376	0.3456	115409	479	Grab
WW91	OH_65-1	2021-09-13	O'Hare AMC	HA+glass	silica-column	37.034	21064.9	illumina Covidseq	2491871	0.1131	9609	39.2	Grab
WW92	OH_66-1	2021-09-13	O'Hare H&R	HA+glass	silica-column	34.478	133349	illumina Covidseq	2809728	0.2806	62502	251	Grab
WW93	600-1	2021-09-14	Stickney STRAW NS	HA+glass	silica-column	34.97	93496.5	illumina Covidseq	1907982	0.1232	32993	136	Composite	201	300	70.6	293	60.2
WW94	601-1	2021-09-14	Stickney WSRAW	HA+glass	silica-column	35.543	61811.3	illumina Covidseq	2534779	0.1844	9241	37.9	Composite	193	170	70.6	153	26.67
WW95	602-1	2021-09-14	O'Brien RAW	HA+glass	silica-column	34.584	123485	illumina Covidseq	2437463	0.3451	86667	360	Composite	168.49	138	77	139	17.847
WW96	603-1	2021-09-14	Calumet Raw	HA+glass	silica-column	37.748	12578.6	illumina Covidseq	2402970	0.1334	6030	24.7	Composite	115	1344	78	2084	19.98
WW97	CCJ_345-1	2021-09-15	CCJ- Division 3	HA+glass	silica-column	45	0.1	illumina Covidseq	372869	0.1663	336	0.823	Grab
WW98	CCJ_346-1	2021-09-15	CCJ- Division 8 RTU	HA+glass	silica-column	36.018	43850.2	illumina Covidseq	1045789	0.3194	23869	99	Grab
WW99	CCJ_347-1	2021-09-15	CCJ- Division 5	HA+glass	silica-column	45	0.1	illumina Covidseq	1146134	0.1637	23528	26.5	Grab
WW100	CCJ_348-1	2021-09-15	CCJ- Division 2 (Dorm 2)	HA+glass	silica-column	45	0.1	illumina Covidseq	1644891	0.1555	228	0.433	Grab
WW101	CCJ_349-1	2021-09-15	CCJ- Division 6	HA+glass	silica-column	45	0.1	illumina Covidseq	1030433	0.0881	198	0.32	Grab
WW102	CCJ_350-1	2021-09-15	CCJ- Division 10	HA+glass	silica-column	45	0.1	illumina Covidseq	1612953	0.1178	2265	2.68	Grab
WW103	CS_84-1	2021-09-15	CS-CP	HA+glass	silica-column	35.232	77360.6	illumina Covidseq	1546917	0.2347	21455	88	Grab
WW104	CS_85-1	2021-09-15	CS-KO	HA+glass	silica-column	33.999	188400	illumina Covidseq	2496383	0.2524	47549	198	Grab
WW105	CS_86-1	2021-09-15	CS-WE	HA+glass	silica-column	31.959	821890	illumina Covidseq	2638815	0.475	226685	939	Grab
WW106	OH_67-1	2021-09-15	O'Hare AMC	HA+glass	silica-column	37.687	13145.7	illumina Covidseq	2677451	0.5141	152626	633	Grab
WW107	OH_68-1	2021-09-15	O'Hare H&R	HA+glass	silica-column	37.68	13211.8	illumina Covidseq	1627754	0.0575	76	0.141	Grab
WW108	592-1	2021-09-17	Stickney STRAW NS	HA+glass	silica-column	36.096	41450.3	illumina Covidseq	2482132	0.1866	52488	220	Composite	204	424	72	287	24.21
WW109	593-1	2021-09-17	Stickney WSRAW	HA+glass	silica-column	36.609	28619.7	illumina Covidseq	1713106	0.3209	29391	120	Composite	254	140	72	153	25.26
WW110	594-1	2021-09-17	O'Brien RAW	HA+glass	silica-column	36.589	29029.9	illumina Covidseq	1538895	0.2304	36568	153	Composite	220.36	150	75	152
WW111	595-1	2021-09-17	Calumet Raw	HA+glass	silica-column	33.821	214300	illumina Covidseq	1160336	0.2843	124266	511	Composite	106	124	76	209	25.09
WW112	CCJ_327-1	2021-09-17	CCJ- Division 3	HA+glass	silica-column	45	0.1	illumina Covidseq	2259420	0.2333	18828	77.7	Grab
WW113	CCJ_328-1	2021-09-17	CCJ- Division 8 RTU	HA+glass	silica-column	34.661	116861	illumina Covidseq	1410735	0.3268	29367	120	Grab
WW114	CCJ_329-1	2021-09-17	CCJ- Division 5	HA+glass	silica-column	45	0.1	illumina Covidseq	1387437	0.1449	1146	1.46	Grab
WW115	CCJ_330-1	2021-09-17	CCJ- Division 2 (Dorm 2)	HA+glass	silica-column	45	0.1	illumina Covidseq	1414180	0.1554	396	1.12	Grab
WW116	CCJ_332-1	2021-09-17	CCJ- Division 10	HA+glass	silica-column	45	0.1	illumina Covidseq	1241066	0.1499	10725	42.6	Grab
WW117	OH_62-1	2021-09-17	O'Hare H&R	HA+glass	silica-column	37.902	11256.2	illumina Covidseq	2697247	0.1575	168	0.38	Grab
WW118	Sample604	2021-09-19	Stickney STRAW NS	HA+glass	silica-column	35.3208	72557.7	illumina Covidseq	2134062	0.0405	64	0.114	Composite	199	200	71.4	223	25.66
WW119	Sample605	2021-09-19	Stickney WSRAW	HA+glass	silica-column	34.3358	147769	illumina Covidseq	1812319	0.8496	195906	819	Composite	258	240	71.4	151	23.77
WW120	Sample606	2021-09-19	O'Brien RAW	HA+glass	silica-column	35.064	87340.2	illumina Covidseq	2085816	0.8885	62050	263	Composite	167.6	130	72	100	21.7125
WW121	Sample607	2021-09-19	Calumet Raw	HA+glass	silica-column	35.1188	83954.5	illumina Covidseq	2248691	0.8592	43189	182	Composite	112	142	78	155	21.86
WW122	CCJ_352	2021-09-20	CCJ- Division 8 RTU	HA+glass	silica-column	35.8867	48218.6	illumina Covidseq	1064421	0.7452	799	3.22	Grab
WW123	CCJ_353	2021-09-20	CCJ- Division 5	HA+glass	silica-column	34.0302	184252	illumina Covidseq	2429911	0.8544	81645	343	Grab
WW124	CS_88	2021-09-20	CS-MA	HA+glass	silica-column	36.0859	41761	illumina Covidseq	2314329	0.4573	52406	222	Grab
WW125	CS_89	2021-09-20	CS-BC	HA+glass	silica-column	36.1929	38653.8	illumina Covidseq	1247033	0.5829	13635	57.8	Grab
WW126	Sample608	2021-09-21	Stickney STRAW NS	HA+glass	silica-column	35.6671	56506.3	illumina Covidseq	1041724	0.2546	149	0.593	Composite	201	432	71.3	312	17.34
WW127	Sample609	2021-09-21	Stickney WSRAW	HA+glass	silica-column	36.4079	33095.7	illumina Covidseq	1538780	0.7137	8200	34.7	Composite	430	240	71.3	173	17.27
WW128	Sample610	2021-09-21	O'Brien RAW	HA+glass	silica-column	36.0028	44342.6	illumina Covidseq	3637031	0.7261	81180	339	Composite	243.59	146	72	122	11.1852
WW129	Sample611	2021-09-21	Calumet Raw	HA+glass	silica-column	35.5073	63417.8	illumina Covidseq	1952540	0.7579	23389	97.4	Composite	155	162	67	450	21.16
WW130	CCJ_358	2021-09-22	CCJ- Division 8 RTU	HA+glass	silica-column	32.6096	513949	illumina Covidseq	1609044	0.7664	82850	348	Grab
WW131	CS_91	2021-09-22	CS-CP	HA+glass	silica-column	36.3814	33735.4	illumina Covidseq	1163833	0.6902	14492	60.8	Grab
WW132	CS_92	2021-09-22	CS-KO	HA+glass	silica-column	35.9514	46019.2	illumina Covidseq	1628845	0.8768	15212	63.7	Grab
WW133	CS_93	2021-09-22	CS-WE	HA+glass	silica-column	33.3775	295199	illumina Covidseq	2141725	0.8258	200173	830	Grab
WW134	OH_72	2021-09-22	O'Hare H&R	HA+glass	silica-column	35.6658	56557.2	illumina Covidseq	2700984	0.03749	52	0.101	Grab
WW135	Sample612	2021-09-26	Stickney STRAW NS	HA+glass	silica-column	36.1038	41223.5	illumina Covidseq	2437347	0.7859	19834	84	Composite	394	300	68.3	367	33.48
WW136	Sample613	2021-09-26	Stickney WSRAW	HA+glass	silica-column	33.2713	318728	illumina Covidseq	1648655	0.4393	37437	157	Composite	131	420	68.3	430	36.58
WW137	Sample614	2021-09-26	O'Brien RAW	HA+glass	silica-column	35.7227	54282.4	illumina Covidseq	2231190	0.7531	20273	86.4	Composite	172.74	140	65	126	15.3797
WW138	Sample615	2021-09-26	Calumet Raw	HA+glass	silica-column	34.3917	141920	illumina Covidseq	2458505	0.8456	32641	139	Composite	185	74	70	141	19.09
WW139	CS_95	2021-09-27	CS-MA	HA+glass	silica-column	36.2465	37187.7	illumina Covidseq	2603023	0.245	18953	80.3	Grab
WW140	CS_96	2021-09-27	CS-BC	HA+glass	silica-column	35.4669	65293.3	illumina Covidseq	1688250	0.8188	16510	69.9	Grab
WW141	CS_97	2021-09-27	CS-HC	HA+glass	silica-column	34.8788	99840.9	illumina Covidseq	2158390	0.7938	22654	95.8	Grab
WW142	Sample616	2021-09-28	Stickney STRAW NS	HA+glass	silica-column	33.7167	231070	illumina Covidseq	1066304	0.3973	2280	9.63	Composite	201	304	71.6		22.9
WW143	Sample617	2021-09-28	Stickney WSRAW	HA+glass	silica-column	34.6508	117705	illumina Covidseq	1948689	0.04618	248	1.05	Composite	130	572	71.6		33.11
WW144	Sample618	2021-09-28	O'Brien RAW	HA+glass	silica-column	36.1915	38694.5	illumina Covidseq	2441471	0.6788	6040	25.3	Composite	173.83	256	65	168	17.0246
WW145	Sample619	2021-09-28	Calumet Raw	HA+glass	silica-column	33.4016	290089	illumina Covidseq	3423279	0.8239	74192	308	Composite	252	75	67	121	14.88
WW146	CS_101	2021-09-29	CS_TP	HA+glass	silica-column	35.195	79456.3	illumina Covidseq	2584653	0.8281	33533	142	Grab
WW147	CS_98	2021-09-29	CS-CP	HA+glass	silica-column	36.5959	28895.5	illumina Covidseq	1700824	0.6749	12675	53.1	Grab
WW148	CS_99	2021-09-29	CS-KO	HA+glass	silica-column	34.2295	159558	illumina Covidseq	2693539	0.831	33290	142	Grab
WW149	OH_75	2021-09-29	O'Hare AMC	HA+glass	silica-column	36.1119	40983.8	illumina Covidseq	2144111	0.4004	404	1.75	Grab
WW150	Sample620	2021-10-03	Stickney STRAW NS	HA+glass	silica-column	34.482	132965	illumina Covidseq	2541111	0.5327	5920	24.9	Composite	269	360	71.9	292	26.18
WW151	Sample621	2021-10-03	Stickney WSRAW	HA+glass	silica-column	35.3761	69718	illumina Covidseq	1880609	0.7186	708	3	Composite	193	488	71.9	263	29.58
WW152	Sample622	2021-10-03	O'Brien RAW	HA+glass	silica-column	35.2779	74840.3	illumina Covidseq	1498360	0.06367	8799	37.5	Composite	184.25	146	72	125	14.8862
WW153	Sample623	2021-10-03	Calumet Raw	HA+glass	silica-column	35.0431	88668.6	illumina Covidseq	1748537	0.7571	8894	37.5	Composite	217	664	71	280	14.53
WW154	CCJ_374	2021-10-04	CCJ- Division 8 RTU	HA+glass	silica-column	29.9058	3.62079e+06	illumina Covidseq	2023427	0.8762	306493	1270	Grab
WW155	CCJ_375	2021-10-04	CCJ- Division 5	HA+glass	silica-column	27.4278	2.16727e+07	illumina Covidseq	2470883	0.9917	755328	3190	Grab
WW156	CS_102	2021-10-04	CS-MA	HA+glass	silica-column	35.796	51482	illumina Covidseq	2258725	0.6972	14268	60.2	Grab
WW157	CS_103	2021-10-04	CS-BC	HA+glass	silica-column	36.1725	39227.2	illumina Covidseq	2407337	0.6876	22936	97.9	Grab
WW158	CS_104	2021-10-04	CS-HC	HA+glass	silica-column	33.0523	373309	illumina Covidseq	1746726	0.8406	44872	187	Grab
WW159	Sample624	2021-10-05	Stickney STRAW NS	HA+glass	silica-column	34.8068	105165	illumina Covidseq	1121112	0.8064	2789	12	Composite	200	376	72.6		16.48
WW160	Sample625	2021-10-05	Stickney WSRAW	HA+glass	silica-column	36.5058	30836.6	illumina Covidseq	2161502	0.6911	2493	10.6	Composite	173	652	72.6		32.65
WW161	Sample626	2021-10-05	O'Brien RAW	HA+glass	silica-column	36.3525	34448.2	illumina Covidseq	3227021	0.2623	5217	21.7	Composite	174.05	108	66	119	15.0507
WW162	Sample627	2021-10-05	Calumet Raw	HA+glass	silica-column	35.9392	46426.6	illumina Covidseq	1923850	0.7043	15256	65.1	Composite	227	428	67	209	18.89
WW163	CCJ_379	2021-10-06	CCJ- Division 8 RTU	HA+glass	silica-column	36.2609	36803.3	illumina Covidseq	1002971	0.6979	758	3.09	Grab
WW164	CCJ_380	2021-10-06	CCJ- Division 5	HA+glass	silica-column	35.885	48280.2	illumina Covidseq	1623161	0.7219	20514	85.8	Grab
WW165	CS_105	2021-10-06	CS-CP	HA+glass	silica-column	34.4185	139206	illumina Covidseq	2622629	0.6703	32654	137	Grab
WW166	CS_106	2021-10-06	CS-KO	HA+glass	silica-column	34.5501	126588	illumina Covidseq	2853036	0.2879	9989	42.8	Grab
WW167	CS_107	2021-10-06	CS-WE	HA+glass	silica-column	34.839	102751	illumina Covidseq	2049813	0.7942	83542	351	Grab
WW168	Sample628	2021-10-10	Stickney STRAW NS	HA+glass	silica-column	34.5085	130447	illumina Covidseq	2025605	0.196	31105	130	Composite	399	190	66.5	160	12.56
WW169	Sample629	2021-10-10	Stickney WSRAW	HA+glass	silica-column	36.6244	28307.2	illumina Covidseq	2635172	0.07173	2306	9.52	Composite	452	147	66.5	162	17.73
WW170	Sample630	2021-10-10	O'Brien RAW	HA+glass	silica-column	35.1682	81012.3	illumina Covidseq	1547182	0.08829	18540	77.2	Composite	191.73	106	75	81	12.0077
WW171	Sample631	2021-10-10	Calumet Raw	HA+glass	silica-column	34.9431	95310.5	illumina Covidseq	2106341	0.4445	17318	73.1	Composite	182	550	76	329	21.54
WW172	Sample632	2021-10-12	Stickney STRAW NS	HA+glass	silica-column	36.4085	33083.3	illumina Covidseq	1771855	0.7386	980	4.05	Composite	357	410	63.7	228	12.87
WW173	Sample635	2021-10-12	Calumet Raw	HA+glass	silica-column	35.6914	55522.2	illumina Covidseq	1855250	0.7941	2162	9.33	Composite	252	640	62	315	10.05
WW174	CCJ_389	2021-10-13	CCJ- Division 3	HA+glass	silica-column	35.5578	61145.6	illumina Covidseq	1996870	0.6741	807	3.39	Grab
WW175	CCJ_390	2021-10-13	CCJ- Division 8 RTU	HA+glass	silica-column	32.2465	667991	illumina Covidseq	1086542	0.7644	872	3.67	Grab
WW176	CCJ_391	2021-10-13	CCJ- Division 5	HA+glass	silica-column	34.2923	152484	illumina Covidseq	855384	0.07912	88	0.188	Grab
WW177	OH_84	2021-10-13	O'Hare H&R	HA+glass	silica-column	36.6435	27919	illumina Covidseq	1415592	0.7646	862	3.56	Grab
WW178	Sample636	2021-10-17	Stickney STRAW NS	HA+glass	silica-column	36.6529	27729.4	illumina Covidseq	1102791	0.6661	1353	5.86	Composite	470	130	68.5		11.43
WW179	Sample638	2021-10-17	O'Brien RAW	HA+glass	silica-column	36.5402	30080.1	illumina Covidseq	2232935	0.7927	23372	97.2	Composite	205.43	118	55	111	14.7217
WW180	Sample639	2021-10-17	Calumet Raw	HA+glass	silica-column	35.692	55499	illumina Covidseq	1747187	0.6988	4226	18	Composite	239	470	55	108	17.44
WW181	Sample640	2021-10-19	Stickney STRAW NS	HA+glass	silica-column	34.3201	149458	illumina Covidseq	1630558	0.2034	39362	165	Composite	204	203	70.7	263	26.58
WW182	Sample641	2021-10-19	Stickney WSRAW	HA+glass	silica-column	35.6616	56731.5	illumina Covidseq	2034633	0.6233	90215	381	Composite	257	365	70.7	302	25.94
WW183	Sample643	2021-10-19	Calumet Raw	HA+glass	silica-column	36.0743	42111.6	illumina Covidseq	2231938	0.6222	3943	17.1	Composite	245	520	62	344	15.5
WW184	CCJ_402	2021-10-20	CCJ- Division 8 RTU	HA+glass	silica-column	36.5783	29265.8	illumina Covidseq	1087394	0.04919	7040	30.1	Grab
